# Clinical and neurophysiological determinants of response to contralesional low-frequency repetitive transcranial magnetic stimulation after stroke: A systematic review and meta-analysis

**DOI:** 10.64898/2026.08.20.26360649

**Authors:** Mianxuan Yu, Yiming Zeng, Huanghao Zhou, Jun Lin, Man Hao

## Abstract

**Background:** Low-frequency repetitive transcranial magnetic stimulation (LF-rTMS) over the contralesional primary motor cortex is widely used for post-stroke upper-limb rehabilitation, but treatment response varies substantially. This systematic review and meta-analysis aimed to quantify the efficacy of contralesional LF-rTMS and to examine whether baseline motor impairment severity and corticospinal tract (CST) integrity modify treatment effects.

**Methods:** We searched seven databases from inception to July 2026 for randomized controlled trials of contralesional LF-rTMS (≤1 Hz) versus sham after stroke, with comparable rehabilitation in both arms. The primary outcome was the change in Fugl-Meyer Assessment for the upper extremity (FMA-UE) scores. Random-effects meta-analysis used restricted maximum likelihood estimation with Knapp–Hartung adjustment. Effect modification was examined through meta-regression and biomarker-stratified analyses, and neurophysiological outcomes were also synthesized.

**Results:** Thirty trials (33 comparisons, 1,668 participants) were included. LF-rTMS produced greater FMA-UE improvement than sham (mean difference 4.11 points, 95% CI 2.83–5.39; Hedges g 0.64, 95% CI 0.45–0.84), with substantial heterogeneity. Baseline severity did not significantly modify the effect in continuous meta-regression. However, exploratory within-trial biomarker-stratified analyses suggested larger effects in participants with preserved CST integrity or positive motor-evoked potential (MEP) status. LF-rTMS also shortened MEP latency and central motor conduction time, but these measures could not be validated as surrogate endpoints.

**Conclusions:** Contralesional LF-rTMS provides a statistically significant but modest improvement in post-stroke upper-limb motor recovery. Baseline clinical severity alone may not identify responders, whereas CST integrity is an exploratory, hypothesis-generating candidate biomarker. It requires confirmation in adequately powered biomarker-stratified trials before it can inform clinical decisions.

**Trial Registration:** The study was registered with the International Prospective Register of Systematic Reviews (PROSPERO: CRD420261441561).
