## Supplementary material for "Clinical and neurophysiological determinants of response to contralesional low-frequency repetitive transcranial magnetic stimulation after stroke: A systematic review and meta-analysis": Table S2

### Sheet: Sheet1
	Domain 1: Bias arising from the randomization process	Domain 2: Bias due to deviations from intended interventions	Domain 3: Bias due to missing outcome data	Domain 4: Bias in measurement of the outcome	Domain 5: Bias in selection of the reported result	Overall risk of bias
Zhao L 2015	Low Risk	Low Risk	Low Risk	Low Risk	Some Concerns	Some Concerns
Wang Y 2020	Some Concerns	Low Risk	Some Concerns	Low Risk	Some Concerns	Some Concerns
Li B 2016	Some Concerns	Low Risk	Some Concerns	Some Concerns	Some Concerns	High Risk
Chen Q 2021	Some Concerns	Low Risk	Low Risk	Low Risk	Some Concerns	Some Concerns
Chen B 2023	Some Concerns	Low Risk	Low Risk	Low Risk	Low Risk	Some Concerns
Xu R 2022	Some Concerns	Low Risk	Some Concerns	Low Risk	Some Concerns	Some Concerns
Li X 2024	Some Concerns	Low Risk	Some Concerns	Some Concerns	Some Concerns	High Risk
Li Z 2023	Some Concerns	Low Risk	Some Concerns	Low Risk	Some Concerns	Some Concerns
Wang L 2022	Some Concerns	Low Risk	Low Risk	Low Risk	Some Concerns	Some Concerns
Nian F 2024	Some Concerns	Low Risk	Low Risk	Some Concerns	Some Concerns	Some Concerns
Liu C 2019	Some Concerns	Low Risk	Low Risk	Some Concerns	Some Concerns	Some Concerns
Yin Z 2014	Some Concerns	Low Risk	Some Concerns	Some Concerns	Some Concerns	High Risk
Dou J 2019	Some Concerns	Low Risk	Some Concerns	Some Concerns	Some Concerns	High Risk
Hua Y 2019	Some Concerns	Low Risk	Some Concerns	Low Risk	Some Concerns	Some Concerns
Qin Y 2021	Some Concerns	Some Concerns	Some Concerns	Some Concerns	Low Risk	High Risk
Xie H 2025	Some Concerns	Low Risk	Some Concerns	Some Concerns	Low Risk	Some Concerns
Long H 2018	Some Concerns	Low Risk	Low Risk	Low Risk	Some Concerns	Some Concerns
Qian W 2024	Low Risk	Some Concerns	Some Concerns	Low Risk	Some Concerns	Some Concerns
Sung WH 2013	Low Risk	Low Risk	Some Concerns	Low Risk	Some Concerns	Some Concerns
Barros Galvão 2014	Low Risk	Low Risk	Low Risk	Low Risk	Some Concerns	Some Concerns
Edwards DJ 2023	Low Risk	Low Risk	Some Concerns	Low Risk	Low Risk	Some Concerns
Kim WS 2020	Some Concerns	Some Concerns	Some Concerns	Low Risk	Low Risk	Some Concerns
Luk KY 2022	Low Risk	Low Risk	Low Risk	Low Risk	Low Risk	Low Risk
Harvey RL 2018	Low Risk	Low Risk	Some Concerns	Low Risk	Low Risk	Some Concerns
Seniów J 2012	Low Risk	Low Risk	Some Concerns	Low Risk	Low Risk	Some Concerns
Zhu 2026	Low Risk	Low Risk	Low Risk	Low Risk	Low Risk	Low Risk
Kim JS 2020	Some Concerns	Low Risk	Some Concerns	Low Risk	Some Concerns	Some Concerns
Gottlieb 2021	Low Risk	Low Risk	Some Concerns	Low Risk	Some Concerns	Some Concerns
Meng 2017	Some Concerns	Some Concerns	Low Risk	Some Concerns	Some Concerns	Some Concerns
Motamed Vaziri 2014	Some Concerns	Some Concerns	Low Risk	High Risk	Some Concerns	High Risk
Wang Chao 2023	Some Concerns	Some Concerns	Low Risk	Some Concerns	Some Concerns	Some Concerns
